# Neuroimaging-derived brain endophenotypes link molecular mechanisms to Alzheimer’s disease and aging

**DOI:** 10.1101/2025.11.25.25340884

**Authors:** Ruixi Li, Ru Feng, Anjing Liu, Xuewei Cao, Philip L. De Jager, David Bennett, The Alzheimer’s Disease Functional Genomics Consortium, Christos Davatzikos, Junhao Wen, Gao Wang

## Abstract

Alzheimer’s disease (AD) genome-wide association studies (GWAS), typically based on clinical phenotypes, have identified numerous risk loci, yet linking these variants to brain changes and molecular processes remains challenging. We developed a DNE-xQTL framework integrating deep learning-derived dimensional neuroimaging endophenotypes (DNEs) with comprehensive brain molecular quantitative trait loci (xQTL) to dissect genetic pathways underlying AD– and aging-related brain variation. By performing GWAS on seven DNEs and applying integrative computational analyses, we biologically annotated each DNE and prioritized xQTL-supported gene targets. This approach both enhanced interpretation of established AD loci through DNE-mediated annotations and revealed underexplored regulatory pathways, organizing 209 candidate genes into evidence-based tiers. We highlight three regulatory clusters: glutamate-receptor and mitochondrial pathways implicating excitatory-neuron vulnerability, SREBP2-associated cholesterol homeostasis linked to vascular dysfunction, and primary-cilia-associated transport implicated in aging. By connecting pre-symptomatic brain alterations to molecular targets and relevant cell types, this framework may inform earlier risk stratification before clinical neurodegeneration occurs.
