## Supplemental Tables for "Neuroimaging-derived brain endophenotypes link molecular mechanisms to Alzheimer’s disease and aging"

### Sheet: Suppletable1_GWAS_sumstats
Supplementary Table S1. Overview of GWAS Summary Statistics Resources
Note, All datasets are deidentified and contain no personally identifiable information.
Sample identifiers have been anonymized in accordance with data sharing guidelines.
Data Type	Context Name	Description	Sample Size	Ancestry	PMID	Genome Build
AD GWAS	AD_Bellenguez_2022	Meta-analysis of Alzheimer's disease	111,326 cases, 677,663 controls	European	PMC11483219	hg38
AD GWAS	AD_Bellenguez_2022_EADB	European Alzheimer & Dementia Biobank (15 European countries)	20,301 cases, 21,839 controls	European	PMC11483219	hg38
AD GWAS	AD_Wightman_2021	All individuals	90,338 (46,613 proxy) cases, 1,036,225 controls	European	PMC10243600	hg19
AD GWAS	AD_Wightman_Excluding23andMe_2021	All individuals excluding 23andMe	86,531 cases, 676,386 controls	European	PMC10243600	hg19
AD GWAS	AD_Wightman_ExcludingUKB23andMe_2021	All individuals excluding 23andMe and UKBB	39,918 cases, 358,140 controls	European	PMC10243600	hg19
AD GWAS	AD_Kunkle_2019	Clinical and autopsy-documented AD cases	35,274 cases, 59,163 controls	European	PMC6463297	hg19
Aging GWAS	Telomere_Length_PC1	Telomere Length PC1 from combination measurement of qPCR and TelSeq	462,666 (UKBB WGS + qPCR)	European	PMC11387196	hg19
Aging GWAS	mvAge	Multivariate GWAS on human aging derived from five GWASs encompassing healthspan, parental lifespan, exceptional longevity, EAA and frailty	~1.9M (meta-GWAS)	European	PMC10432278	hg19
PD GWAS	PD	Nalls et al., 2019 smaller but compatible with Euro-only references	37.7K cases, 18.6K UK Biobank proxy-cases, 1.4M controls	European	PMC11387196	hg19
DNE GWAS	image_AD1	Widespread brain atrophy, trained from AD population using Surreal-GAN	33,541 UKBB participants	European	PMC11455841	hg19
DNE GWAS	image_AD2	Focal medial temporal lobe atrophy, trained from AD population using Surreal-GAN	33,541 UKBB participants	European	PMC11455841	hg19
DNE GWAS	image_Aging1	Subcortical atrophy, mainly concentrated in the caudate and putamen, trained from aging population using Surreal-GAN	32,829 participants	European	PMC11483219	hg19
DNE GWAS	image_Aging2	Focal medial temporal lobe (MTL) atrophy, trained from aging population using Surreal-GAN	32,829 participants	European	PMC11483219	hg19
DNE GWAS	image_Aging3	Parieto-temporal atrophy, including middle temporal gyrus, angular gyrus and middle occipital gyrus, trained from aging population using Surreal-GAN	32,829 participants	European	PMC11483219	hg19
DNE GWAS	image_Aging4	Diffuse cortical atrophy in medial and lateral frontal regions, as well as superior parietal and occipital regions, trained from aging population using Surreal-GAN	32,829 participants	European	PMC11483219	hg19
DNE GWAS	image_Aging5	Perisylvian atrophy centered around the insular cortex, trained from aging population using Surreal-GAN	32,829 participants	European	PMC11483219	hg19
Abbreviations,
AD, Alzheimer's disease; GWAS, genome-wide association study; EADB, European Alzheimer & Dementia Biobank;
UKBB, UK Biobank; PD, Parkinson's disease; DNE, deep neuroimaging endophenotype; MTL, medial temporal lobe;
EAA, epigenetic age acceleration; qPCR, quantitative polymerase chain reaction; TelSeq, telomere sequencing;
WGS, whole genome sequencing.
Data Access and Ethics,
All GWAS summary statistics were obtained from publicly available repositories or through approved data sharing agreements.
Individual-level data were not accessed. All original studies received appropriate institutional review board approval and participant consent.
For DNE GWAS studies, please refer to the methodology papers cited in the Reference column.
For more detailed AD GWAS description, pls refere to https,//github.com/rl3328/xqtl-data/tree/main/descriptor/gwas

### Sheet: Suppletable2_xQTL_usage_for_ana
Supplementary Table S2. Overview of xQTL sumstats resources
Note, All datasets are deidentified and contain no personally identifiable information.
xQTL datasets represent molecular quantitative trait loci across multiple brain regions and cell types.
Cohort	Experimental Assay	Region	Cell Type	QTL Type	Sample Size	Original Publication PMID
KNIGHT-ADRC	RNA-seq	PC	-	eQTL	354	PMC11245521
KNIGHT-ADRC	Methylation microarray (CpG probes)	PC	-	mQTL	419	PMC11245521
KNIGHT-ADRC	Protein aptamer hybridization	PC	-	pQTL	412	PMC11245521
MSBB	RNA-seq	FP(BA10)	-	eQTL	274	PMC6132187
MSBB	RNA-seq	STG(BA22)	-	eQTL	254	PMC6132187
MSBB	RNA-seq	PHG(BA36)	-	eQTL	230	PMC6132187
MSBB	RNA-seq	IFG(BA44)	-	eQTL	256	PMC6132187
MSBB	Methylation microarray (CpG probes)	PHG	-	mQTL	194	PMC6132187
MSBB	MS/MS-based protein quantification	PHG	-	pQTL	184	PMC6132187
ROSMAP	RNA-seq	AC	-	eQTL	593	PMC6080491
ROSMAP	RNA-seq	DLPFC	-	eQTL	777	PMC6080491
ROSMAP	RNA-seq	-	Mono	eQTL	226	PMC6080491
ROSMAP	RNA-seq	PCC	-	eQTL	441	PMC6080491
ROSMAP	MS/MS-based protein quantification	DLPFC	-	glycoQTL	292	PMC7405761
ROSMAP	Anti-H3K9ac mAb ChIP-seq	DLPFC	-	haQTL	592	PMC6080491
ROSMAP	Methylation microarray (CpG probes)	DLPFC	-	mQTL	636	PMC6080491
ROSMAP	MS/MS-based protein quantification	DLPFC	-	pQTL	416	PMC7405761
ROSMAP	Total RNA-seq (splicing)	AC	-	sQTL	603	PMC6080491
ROSMAP	Total RNA-seq (splicing)	DLPFC	-	sQTL	806	PMC6080491
ROSMAP	Total RNA-seq (splicing)	PCC	-	sQTL	449	PMC6080491
ROSMAP (snuc_DeJager)	Single-nucleus RNA-seq	DLPFC	Ast	snuc-eQTL	419	PMC12288883
ROSMAP (snuc_DeJager)	Single-nucleus RNA-seq	DLPFC	Exc	snuc-eQTL	419	PMC12288883
ROSMAP (snuc_DeJager)	Single-nucleus RNA-seq	DLPFC	Inh	snuc-eQTL	419	PMC12288883
ROSMAP (snuc_DeJager)	Single-nucleus RNA-seq	DLPFC	Mic	snuc-eQTL	419	PMC12288883
ROSMAP (snuc_DeJager)	Single-nucleus RNA-seq	DLPFC	Oli	snuc-eQTL	419	PMC12288883
ROSMAP (snuc_DeJager)	Single-nucleus RNA-seq	DLPFC	OPC	snuc-eQTL	418	PMC12288883
ROSMAP (snuc_Kellis)	Single-nucleus RNA-seq	DLPFC	Ast	snuc-eQTL	385	PMC11338834
ROSMAP (snuc_Kellis)	Single-nucleus RNA-seq	DLPFC	Exc	snuc-eQTL	386	PMC11338834
ROSMAP (snuc_Kellis)	Single-nucleus RNA-seq	DLPFC	Inh	snuc-eQTL	379	PMC11338834
ROSMAP (snuc_Kellis)	Single-nucleus RNA-seq	DLPFC	Mic	snuc-eQTL	377	PMC11338834
ROSMAP (snuc_Kellis)	Single-nucleus RNA-seq	DLPFC	Oli	snuc-eQTL	383	PMC11338834
ROSMAP (snuc_Kellis)	Single-nucleus RNA-seq	DLPFC	OPC	snuc-eQTL	387	PMC11338834
ROSMAP (snuc_Kellis)	Single-nucleus RNA-seq	DLPFC	Mic subtype 12	snuc-eQTL	106	PMC11338834
ROSMAP (snuc_Kellis)	Single-nucleus RNA-seq	DLPFC	Mic subtype 13	snuc-eQTL	80	PMC11338834
ROSMAP (snuc_Kellis)	Single-nucleus RNA-seq	DLPFC	Ast subtype 10	snuc-eQTL	113	PMC11338834
ROSMAP (snuc_mega)	Single-nucleus RNA-seq	DLPFC	Ast	snuc-eQTL	737	PMC12288883; PMC11338834
ROSMAP (snuc_mega)	Single-nucleus RNA-seq	DLPFC	Exc	snuc-eQTL	737	PMC12288883; PMC11338834
ROSMAP (snuc_mega)	Single-nucleus RNA-seq	DLPFC	Inh	snuc-eQTL	736	PMC12288883; PMC11338834
ROSMAP (snuc_mega)	Single-nucleus RNA-seq	DLPFC	Mic	snuc-eQTL	733	PMC12288883; PMC11338834
ROSMAP (snuc_mega)	Single-nucleus RNA-seq	DLPFC	Oli	snuc-eQTL	735	PMC12288883; PMC11338834
ROSMAP (snuc_mega)	Single-nucleus RNA-seq	DLPFC	OPC	snuc-eQTL	737	PMC12288883; PMC11338834
ROSMAP (snuc_ATAC)	Single-nucleus ATAC-seq	PFC	Ast	caQTL	68	PMC10782612
ROSMAP (snuc_ATAC)	Single-nucleus ATAC-seq	PFC	Exc	caQTL	59	PMC10782612
ROSMAP (snuc_ATAC)	Single-nucleus ATAC-seq	PFC	Inh	caQTL	72	PMC10782612
ROSMAP (snuc_ATAC)	Single-nucleus ATAC-seq	PFC	Mic	caQTL	68	PMC10782612
ROSMAP (snuc_ATAC)	Single-nucleus ATAC-seq	PFC	Oli	caQTL	71	PMC10782612
ROSMAP (snuc_ATAC)	Single-nucleus ATAC-seq	PFC	OPC	caQTL	80	PMC10782612
Abbreviations,
xQTL, molecular quantitative trait locus; eQTL, expression QTL; mQTL, methylation QTL; pQTL, protein QTL; sQTL, splicing QTL;
haQTL, histone acetylation QTL; glycoQTL, protein glycosylation QTL; snuc-eQTL, single-nucleus expression QTL;
PC, parietal cortex; FP (BA 10), Frontal pole; STG (BA 22), Superior temporal gyrus; PHG(BA 36), Perirhinal or parahippocampal gyrus; IFG (BA 44), Pars opercularis in the inferior frontal gyrus ; PHG, parahippocampal gyrus; AC, anterior cingulate;
DLPFC, dorsolateral prefrontal cortex; PCC, posterior cingulate cortex; PFC, prefrontal cortex
Ast, Astrocyte; Exc, Excitatory neurons; Inh, Inhibitory neurons; Mic, Microglia; Oli, Oligodentrocytes; OPC, Oligodendrocyte precursor cell;
KNIGHT-ADRC, Knight Alzheimer Disease Research Center; MSBB, Mount Sinai Brain Bank; ROSMAP, Religious Orders Study/Memory and Aging Project;
RNA-seq, RNA sequencing; MS/MS, tandem mass spectrometry; ChIP-seq, chromatin immunoprecipitation sequencing; mAb, monoclonal antibody; ATAC-seq, Assay for Transposase-Accessible Chromatin using sequencing.
Methodology Notes,
Single-nucleus RNA-seq datasets from ROSMAP are processed by two independent research groups (DeJager and Kellis labs) using different computational pipelines.
Brain region abbreviations follow standard neuroanatomical conventions. Cell type classifications are based on established marker genes and clustering approaches.
Sample sizes represent the number of individuals with both genotype and molecular phenotype data available for QTL mapping.
All molecular data underwent standard quality control and normalization procedures as described in the original publications.
Data Access and Ethics,
All xQTL summary statistics were obtained from publicly available repositories or through approved data sharing agreements.
Individual-level molecular and genotype data were not accessed. All original studies received appropriate institutional review board approval and participant consent.
Data usage complies with NIH data sharing policies and consortium-specific data use agreements.
